# Impact of COVID-19 vaccination on symptoms and immune phenotypes in vaccine-naïve individuals with Long COVID

**DOI:** 10.1101/2024.01.11.24300929

**Authors:** Connor B Grady, Bornali Bhattacharjee, Julio Silva, Jillian Jaycox, Lik Wee Lee, Valter Silva Monteiro, Mitsuaki Sawano, Daisy Massey, César Caraballo, Jeff R. Gehlhausen, Alexandra Tabachnikova, Tianyang Mao, Carolina Lucas, Mario A. Peña-Hernandez, Lan Xu, Tiffany J. Tzeng, Takehiro Takahashi, Jeph Herrin, Diana Berrent Güthe, Athena Akrami, Gina Assaf, Hannah Davis, Karen Harris, Lisa McCorkell, Wade L Schulz, Daniel Grffin, Hannah Wei, Aaron M Ring, Leying Guan, Charles Dela Cruz, Akiko Iwasaki, Harlan M Krumholz

## Abstract

**Background:** Long COVID contributes to the global burden of disease. Proposed root cause hypotheses include the persistence of SARS-CoV-2 viral reservoir, autoimmunity, and reactivation of latent herpesviruses. Patients have reported various changes in Long COVID symptoms after COVID-19 vaccinations, leaving uncertainty about whether vaccine-induced immune responses may alleviate or worsen disease pathology.

**Methods:** In this prospective study, we evaluated changes in symptoms and immune responses after COVID-19 vaccination in 16 vaccine-naïve individuals with Long COVID. Surveys were administered before vaccination and then at 2, 6, and 12 weeks after receiving the first vaccine dose of the primary series. Simultaneously, SARS-CoV-2-reactive TCR enrichment, SARS-CoV-2-specific antibody responses, antibody responses to other viral and self-antigens, and circulating cytokines were quantified before vaccination and at 6 and 12 weeks after vaccination.

**Results:** Self-report at 12 weeks post-vaccination indicated 10 out of 16 participants had improved health, 3 had no change, 1 had worse health, and 2 reported marginal changes. Significant elevation in SARS-CoV-2-specific TCRs and Spike protein-specific IgG were observed 6 and 12 weeks after vaccination. No changes in reactivities were observed against herpes viruses and self-antigens. Within this dataset, higher baseline sIL-6R was associated with symptom improvement, and the two top features associated with non-improvement were high IFN-β and CNTF, among soluble analytes.

**Conclusions:** Our study showed that in this small sample, vaccination improved the health or resulted in no change to the health of most participants, though few experienced worsening. Vaccination was associated with increased SARS-CoV-2 Spike protein-specific IgG and T cell expansion in most individuals with Long COVID. Symptom improvement was observed in those with baseline elevated sIL-6R, while elevated interferon and neuropeptide levels were associated with a lack of improvement.

**Plain language summary:** The impact of the COVID-19 vaccine on vaccine-naïve individuals suffering from Long COVID is uncertain. This study assessed the experience and immune signatures of 16 unvaccinated participants with Long COVID. A total of 10 participants had improved health status after vaccination, and one person reported only worsening health. As expected, vaccination increased immune cells and antibodies against the viral spike protein. Immune signatures may prove to be predictors of health status after vaccination. However, given the small number of participants, these initial findings need further validation.
