## Supplementary tables 3-6 for "Impact of COVID-19 vaccination on symptoms and immune phenotypes in vaccine-naïve individuals with Long COVID"

### Sheet: Info
Supplemtary Tables 3-6
Impact of COVID-19 vaccination on symptoms and immune phenotypes in vaccine-naïve individuals with Long COVID

### Sheet: Supplementary table 3
Wilcoxon matched-pairs signed rank test
Epsilon_RBD_REAP	Adjusted p-values
6 weeks vs' Pre-vaccine	0.01173
12 weeks vs' Pre-vaccine	0.02343
12 weeks vs' 6 weeks	0.75
Wilcoxon matched-pairs signed rank test
Beta_S1RBD_REAP	Adjusted p-values
6 weeks vs' Pre-vaccine	0.01173
12 weeks vs' Pre-vaccine	0.02343
12 weeks vs' 6 weeks	0.58593
Wilcoxon matched-pairs signed rank test
Delta_S1RBD_REAP	Adjusted p-values
6 weeks vs' Pre-vaccine	0.01173
12 weeks vs' Pre-vaccine	0.02343
12 weeks vs' 6 weeks	1.92189
Wilcoxon matched-pairs signed rank test
Delta_S1RBD_REAP	Adjusted p-values
6 weeks vs' Pre-vaccine	0.01173
12 weeks vs' Pre-vaccine	0.02343
12 weeks vs' 6 weeks	1.92189
Wilcoxon matched-pairs signed rank test
Omicron_S1RBD_REAP	Adjusted p-values
6 weeks vs' Pre-vaccine	0.01173
12 weeks vs' Pre-vaccine	0.09375
12 weeks vs' 6 weeks	0.44532
Wilcoxon matched-pairs signed rank test
REAP_VZV_gE	Unadjusted p-value
6 weeks vs' Pre-vaccine	0.54688
REAP_HSV1_gG1	Adjusted p-values
6 weeks vs' Pre-vaccine	0.02343
12 weeks vs' Pre-vaccine	0.9375
12 weeks vs' 6 weeks	2.4375
REAP_HSV1_gL	Unadjusted p-value
6 weeks vs' Pre-vaccine	0.57031
REAP_HSV2_gD2	Unadjusted p-value
6 weeks vs' Pre-vaccine	0.19531
REAP_EBV_EAD	Unadjusted p-value
6 weeks vs' Pre-vaccine	0.25
REAP_229E-RBD	Unadjusted p-value
6 weeks vs' Pre-vaccine	0.375
REAP_NL63-RBD	Unadjusted p-value
6 weeks vs' Pre-vaccine	0.164063
REAP_SARS-RBD	Adjusted p-values
6 weeks vs' Pre-vaccine	0.04689
12 weeks vs' Pre-vaccine	0.09375
12 weeks vs' 6 weeks	0.89064
REAP_VZV_gE	Unadjusted p-value
6 weeks vs' Pre-vaccine	0.54688

### Sheet: Supplementary table 4
	Pre-S1 (ng/mL)	Pre-RBD (ng/mL)	Pre-N (ng/mL)	Pre-a2_nonspike	Pre-a2_spike	Pre-a2_v1	Pre-a2_v3	Pre-SARSCoV2_Alpha_S1RBD	Pre-SARSCoV2_Beta_S1RBD	Pre-SARSCoV2_Delta_S1RBD	Pre-SARSCoV2_Epsilon_S1RBD	Pre-SARSCoV2_Gamma_S1RBD	Pre-SARSCoV2_Omicron_S1RBD	6 weeks-Anti-S1 (ng/mL)	6 weeks-Anti-RBD (ng/mL)	6 weeks-N (ng/mL)	6 weeks-a2_nonspike	6 weeks-a2_spike	6 weeks-a2_v1	6 weeks-a2_v3	6 weeks-SARSCoV2_Alpha_S1RBD	6 weeks-SARSCoV2_Beta_S1RBD	6 weeks-SARSCoV2_Delta_S1RBD	6 weeks-SARSCoV2_Epsilon_S1RBD	6 weeks-SARSCoV2_Gamma_S1RBD	6 weeks-SARSCoV2_Omicron_S1RBD	12 weeks-S1 (ng/mL)	12 weeks-RBD (ng/mL)	12 weeks-N (ng/mL)	12 weeks-a2_nonspike	12 weeks-a2_spike	12 weeks-a2_v1	12 weeks-a2_v3	12 weeks-SARSCoV2_Alpha_S1RBD	12 weeks-SARSCoV2_Beta_S1RBD	12 weeks-SARSCoV2_Delta_S1RBD	12 weeks-SARSCoV2_Epsilon_S1RBD	12 weeks-SARSCoV2_Gamma_S1RBD	12 weeks-SARSCoV2_Omicron_S1RBD
Pre-S1 (ng/mL)	1	0.963636	0.7	0.166667	0.316667	0.433333	0.3	0.846658	0.454857	0.663643	0.6	0.682789	-0.0580259	0.118182	0.218182	0.518182	0.8	0.25	0.45	0.416667	0.216667	0.05	-0.166667	-0.116667	0.05	0.0333333	0.190909	0.254545	0.6	0.583333	0.266667	0.5	0.366667	0.309524	0	0.166667	0.0714286	0.119048	0.131739
Pre-RBD (ng/mL)	0.963636	1	0.709091	0.166667	0.316667	0.433333	0.3	0.846658	0.38029	0.753123	0.636364	0.546231	-0.0580259	0.0181818	0.145455	0.509091	0.8	0.25	0.45	0.416667	0.233333	0.0666667	0	0	0.183333	0.0333333	0.154545	0.218182	0.572727	0.583333	0.266667	0.5	0.366667	0.285714	0.047619	0.190476	0.0952381	0.285714	0.0958101
Pre-N (ng/mL)	0.7	0.709091	1	0.0833333	0.416667	0.566667	0.433333	0.648649	-0.00745667	0.797863	0.466667	0.375534	-0.0580259	0.381818	0.527273	0.827273	0.35	0.233333	0.366667	0.35	0.716667	0.5	0.266667	0.383333	0.616667	0.416667	0.481818	0.454545	0.781818	0.566667	0.0833333	0.3	0.2	0.571429	0.428571	0.738095	0.47619	0.619048	0.395217
Pre-a2_nonspike	0.166667	0.166667	0.0833333	1	0.516667	0.533333	0.583333	0.354604	0.245495	0.327327	0.333333	0.354604	-0.412393	0.25	0.333333	0.483333	0.383333	0.483333	0.233333	0.533333	0.428571	0.785714	0.642857	0.714286	0.5	0.642857	0.266667	0.166667	0.2	0.433333	0.0666667	0.3	0.333333	0.857143	0.75	0.428571	0.642857	0.785714	0.558581
Pre-a2_spike	0.316667	0.316667	0.416667	0.516667	1	0.95	0.966667	0.627376	0.109109	0.763763	0.547619	0.627376	-0.0824786	0.85	0.916667	0.8	0.25	0.483333	0.433333	0.633333	0.714286	0.821429	0.714286	0.642857	0.642857	0.928571	0.933333	0.916667	0.583333	0.183333	0.266667	0.2	0.433333	0.785714	0.857143	0.785714	0.928571	0.821429	0.918956
Pre-a2_v1	0.433333	0.433333	0.566667	0.533333	0.95	1	0.95	0.627376	0.0272772	0.763763	0.47619	0.627376	-0.0824786	0.85	0.9	0.916667	0.383333	0.366667	0.366667	0.533333	0.714286	0.821429	0.714286	0.642857	0.642857	0.928571	0.866667	0.85	0.766667	0.316667	0.133333	0.116667	0.3	0.785714	0.857143	0.785714	0.928571	0.821429	0.918956
Pre-a2_v3	0.3	0.3	0.433333	0.583333	0.966667	0.95	1	0.627376	0.0272772	0.763763	0.47619	0.627376	-0.0824786	0.783333	0.85	0.816667	0.3	0.333333	0.233333	0.5	0.714286	0.821429	0.714286	0.642857	0.642857	0.928571	0.866667	0.85	0.616667	0.366667	0.0333333	0.0666667	0.25	0.785714	0.857143	0.785714	0.928571	0.821429	0.918956
Pre-SARSCoV2_Alpha_S1RBD	0.846658	0.846658	0.648649	0.354604	0.627376	0.627376	0.627376	1	0.445237	0.898874	0.87397	0.742308	-0.261488	0.25946	0.464296	0.648649	0.736485	0.409159	0.627376	0.654654	0.49295	0.237346	0.219089	0.0912871	0.292119	0.328634	0.450641	0.498436	0.696445	0.518267	0.436436	0.627376	0.627376	0.52003	0.27904	0.431244	0.393193	0.342459	0.338136
Pre-SARSCoV2_Beta_S1RBD	0.454857	0.38029	-0.00745667	0.245495	0.109109	0.0272772	0.0272772	0.445237	1	0.247706	0.544337	0.529244	-0.214176	-0.260983	-0.00745667	-0.126763	0.463713	0.545545	0.872872	0.600099	0.148522	-0.128719	-0.277241	-0.168325	-0.386158	-0.128719	-0.0372833	0.0372833	-0.0521967	0.0272772	0.79104	0.872872	0.872872	0.109109	-0.109109	-0.381881	-0.109109	-0.109109	-0.0960437
Pre-SARSCoV2_Delta_S1RBD	0.663643	0.753123	0.797863	0.327327	0.763763	0.763763	0.763763	0.898874	0.247706	1	0.812777	0.520843	-0.214176	0.29081	0.574163	0.797863	0.545545	0.296153	0.436436	0.545545	0.643596	0.415862	0.485172	0.346552	0.514877	0.485172	0.544337	0.544337	0.797863	0.654654	0.15587	0.436436	0.436436	0.545545	0.463713	0.545545	0.545545	0.600099	0.439057
Pre-SARSCoV2_Epsilon_S1RBD	0.6	0.636364	0.466667	0.333333	0.547619	0.47619	0.47619	0.87397	0.544337	0.812777	1	0.559887	-0.522233	0.212121	0.430303	0.551515	0.452381	0.666667	0.833333	0.809524	0.6	0.2	0.316667	0.216667	0.4	0.2	0.418182	0.418182	0.430303	0.261905	0.714286	0.833333	0.833333	0.5	0.190476	0.333333	0.261905	0.357143	0.0838338
Pre-SARSCoV2_Gamma_S1RBD	0.682789	0.546231	0.375534	0.354604	0.627376	0.627376	0.627376	0.742308	0.529244	0.520843	0.559887	1	-0.261488	0.341394	0.518919	0.471124	0.736485	0.409159	0.627376	0.654654	0.310376	0.237346	-0.127802	-0.0547723	-0.0547723	0.383406	0.314083	0.327739	0.58037	0.518267	0.436436	0.627376	0.627376	0.518267	0.245495	0.30005	0.354604	0.136386	0.397895
Pre-SARSCoV2_Omicron_S1RBD	-0.0580259	-0.0580259	-0.0580259	-0.412393	-0.0824786	-0.0824786	-0.0824786	-0.261488	-0.214176	-0.214176	-0.522233	-0.261488	1	-0.0580259	-0.174078	-0.290129	-0.247436	-0.412393	-0.412393	-0.412393	-0.410792	-0.273861	-0.410792	-0.410792	-0.410792	-0.273861	0.0580259	0.174078	-0.174078	-0.0824786	-0.412393	-0.57735	-0.412393	-0.57735	-0.247436	-0.247436	-0.247436	-0.247436	0.082974
6 weeks-Anti-S1 (ng/mL)	0.118182	0.0181818	0.381818	0.25	0.85	0.85	0.783333	0.25946	-0.260983	0.29081	0.212121	0.341394	-0.0580259	1	0.909091	0.736364	-0.0333333	0.4	0.35	0.483333	0.466667	0.8	0.55	0.566667	0.566667	0.816667	0.890909	0.836364	0.518182	-0.133333	0.25	0	0.266667	0.642857	0.738095	0.785714	0.785714	0.5	0.778457
6 weeks-Anti-RBD (ng/mL)	0.218182	0.145455	0.527273	0.333333	0.916667	0.9	0.85	0.464296	-0.00745667	0.574163	0.430303	0.518919	-0.174078	0.909091	1	0.845455	0.1	0.483333	0.533333	0.6	0.666667	0.883333	0.666667	0.666667	0.566667	0.983333	0.881818	0.818182	0.709091	0.0666667	0.333333	0.216667	0.45	0.833333	0.928571	0.833333	0.97619	0.785714	0.89822
6 weeks-N (ng/mL)	0.518182	0.509091	0.827273	0.483333	0.8	0.916667	0.816667	0.648649	-0.126763	0.797863	0.551515	0.471124	-0.290129	0.736364	0.845455	1	0.333333	0.383333	0.383333	0.516667	0.7	0.766667	0.616667	0.65	0.766667	0.75	0.709091	0.636364	0.854545	0.416667	0.1	0.183333	0.266667	0.809524	0.761905	0.857143	0.809524	0.809524	0.706599
6 weeks-a2_nonspike	0.8	0.8	0.35	0.383333	0.25	0.383333	0.3	0.736485	0.463713	0.545545	0.452381	0.736485	-0.247436	-0.0333333	0.1	0.333333	1	0.0166667	0.216667	0.216667	0.178571	0.214286	0.107143	-0.0357143	-0.0714286	0.392857	0.0166667	0.0333333	0.616667	0.633333	0.0333333	0.35	0.216667	0.464286	0.285714	0.107143	0.392857	0.214286	0.522544
6 weeks-a2_spike	0.25	0.25	0.233333	0.483333	0.483333	0.366667	0.333333	0.409159	0.545545	0.296153	0.666667	0.409159	-0.412393	0.4	0.483333	0.383333	0.0166667	1	0.85	0.966667	0.428571	0.357143	0.142857	0.5	0.428571	0.0357143	0.466667	0.35	-0.0333333	-0.1	0.833333	0.816667	0.9	0.678571	0.178571	0.178571	0.0357143	0.357143	-0.162169
6 weeks-a2_v1	0.45	0.45	0.366667	0.233333	0.433333	0.366667	0.233333	0.627376	0.872872	0.436436	0.833333	0.627376	-0.412393	0.35	0.533333	0.383333	0.216667	0.85	1	0.866667	0.321429	0.0714286	-0.0357143	0.107143	0	-0.0357143	0.45	0.4	0.233333	-0.166667	0.933333	0.85	0.95	0.464286	0	-0.178571	-0.0357143	0.0714286	-0.126131
6 weeks-a2_v3	0.416667	0.416667	0.35	0.533333	0.633333	0.533333	0.5	0.654654	0.600099	0.545545	0.809524	0.654654	-0.412393	0.483333	0.6	0.516667	0.216667	0.966667	0.866667	1	0.571429	0.464286	0.214286	0.5	0.464286	0.25	0.583333	0.483333	0.166667	0.05	0.8	0.833333	0.916667	0.821429	0.321429	0.321429	0.25	0.464286	0.108112
6 weeks-SARSCoV2_Alpha_S1RBD	0.216667	0.233333	0.716667	0.428571	0.714286	0.714286	0.714286	0.49295	0.148522	0.643596	0.6	0.310376	-0.410792	0.466667	0.666667	0.7	0.178571	0.428571	0.321429	0.571429	1	0.7	0.516667	0.633333	0.716667	0.6	0.733333	0.616667	0.4	0.678571	0	0.321429	0.321429	0.761905	0.642857	0.785714	0.666667	0.666667	0.479051
6 weeks-SARSCoV2_Beta_S1RBD	0.05	0.0666667	0.5	0.785714	0.821429	0.821429	0.821429	0.237346	-0.128719	0.415862	0.2	0.237346	-0.273861	0.8	0.883333	0.766667	0.214286	0.357143	0.0714286	0.464286	0.7	1	0.733333	0.9	0.716667	0.9	0.766667	0.616667	0.5	0.642857	-0.321429	0.0714286	0.0714286	0.880952	0.97619	0.785714	0.928571	0.928571	0.80241
6 weeks-SARSCoV2_Delta_S1RBD	-0.166667	0	0.266667	0.642857	0.714286	0.714286	0.714286	0.219089	-0.277241	0.485172	0.316667	-0.127802	-0.410792	0.55	0.666667	0.616667	0.107143	0.142857	-0.0357143	0.214286	0.516667	0.733333	1	0.833333	0.75	0.733333	0.583333	0.466667	0.483333	0.25	-0.321429	-0.0357143	-0.0357143	0.571429	0.785714	0.5	0.761905	0.761905	0.550908
6 weeks-SARSCoV2_Epsilon_S1RBD	-0.116667	0	0.383333	0.714286	0.642857	0.642857	0.642857	0.0912871	-0.168325	0.346552	0.216667	-0.0547723	-0.410792	0.566667	0.666667	0.65	-0.0357143	0.5	0.107143	0.5	0.633333	0.9	0.833333	1	0.816667	0.716667	0.533333	0.35	0.3	0.464286	-0.178571	0.107143	0.107143	0.833333	0.880952	0.714286	0.785714	0.928571	0.550908
6 weeks-SARSCoV2_Gamma_S1RBD	0.05	0.183333	0.616667	0.5	0.642857	0.642857	0.642857	0.292119	-0.386158	0.514877	0.4	-0.0547723	-0.410792	0.566667	0.566667	0.766667	-0.0714286	0.428571	0	0.464286	0.716667	0.716667	0.75	0.816667	1	0.533333	0.583333	0.416667	0.366667	0.571429	-0.214286	0	0	0.690476	0.595238	0.857143	0.547619	0.785714	0.263478
6 weeks-SARSCoV2_Omicron_S1RBD	0.0333333	0.0333333	0.416667	0.642857	0.928571	0.928571	0.928571	0.328634	-0.128719	0.485172	0.2	0.383406	-0.273861	0.816667	0.983333	0.75	0.392857	0.0357143	-0.0357143	0.25	0.6	0.9	0.733333	0.716667	0.533333	1	0.766667	0.65	0.716667	0.571429	-0.428571	-0.0357143	-0.0357143	0.809524	0.97619	0.738095	1	0.809524	0.922172
12 weeks-S1 (ng/mL)	0.190909	0.154545	0.481818	0.266667	0.933333	0.866667	0.866667	0.450641	-0.0372833	0.544337	0.418182	0.314083	0.0580259	0.890909	0.881818	0.709091	0.0166667	0.466667	0.45	0.583333	0.733333	0.766667	0.583333	0.533333	0.583333	0.766667	1	0.981818	0.490909	0	0.316667	0.166667	0.416667	0.714286	0.833333	0.833333	0.904762	0.619048	0.89822
12 weeks-RBD (ng/mL)	0.254545	0.218182	0.454545	0.166667	0.916667	0.85	0.85	0.498436	0.0372833	0.544337	0.418182	0.327739	0.174078	0.836364	0.818182	0.636364	0.0333333	0.35	0.4	0.483333	0.616667	0.616667	0.466667	0.35	0.416667	0.65	0.981818	1	0.472727	-0.0166667	0.266667	0.0833333	0.35	0.571429	0.761905	0.738095	0.857143	0.52381	0.922172
12 weeks-N (ng/mL)	0.6	0.572727	0.781818	0.2	0.583333	0.766667	0.616667	0.696445	-0.0521967	0.797863	0.430303	0.58037	-0.174078	0.518182	0.709091	0.854545	0.616667	-0.0333333	0.233333	0.166667	0.4	0.5	0.483333	0.3	0.366667	0.716667	0.490909	0.472727	1	0.466667	-0.0666667	0.0333333	0.0666667	0.52381	0.595238	0.547619	0.714286	0.52381	0.742528
12 weeks-a2_nonspike	0.583333	0.583333	0.566667	0.433333	0.183333	0.316667	0.366667	0.518267	0.0272772	0.654654	0.261905	0.518267	-0.0824786	-0.133333	0.0666667	0.416667	0.633333	-0.1	-0.166667	0.05	0.678571	0.642857	0.25	0.464286	0.571429	0.571429	0	-0.0166667	0.466667	1	-0.416667	0.116667	-0.133333	0.714286	0.535714	0.714286	0.571429	0.642857	0.5766
12 weeks-a2_spike	0.266667	0.266667	0.0833333	0.0666667	0.266667	0.133333	0.0333333	0.436436	0.79104	0.15587	0.714286	0.436436	-0.412393	0.25	0.333333	0.1	0.0333333	0.833333	0.933333	0.8	0	-0.321429	-0.321429	-0.178571	-0.214286	-0.428571	0.316667	0.266667	-0.0666667	-0.416667	1	0.816667	0.933333	0.142857	-0.392857	-0.428571	-0.428571	-0.321429	-0.522544
12 weeks-a2_v1	0.5	0.5	0.3	0.3	0.2	0.116667	0.0666667	0.627376	0.872872	0.436436	0.833333	0.627376	-0.57735	0	0.216667	0.183333	0.35	0.816667	0.85	0.833333	0.321429	0.0714286	-0.0357143	0.107143	0	-0.0357143	0.166667	0.0833333	0.0333333	0.116667	0.816667	1	0.916667	0.464286	0	-0.178571	-0.0357143	0.0714286	-0.126131
12 weeks-a2_v3	0.366667	0.366667	0.2	0.333333	0.433333	0.3	0.25	0.627376	0.872872	0.436436	0.833333	0.627376	-0.412393	0.266667	0.45	0.266667	0.216667	0.9	0.95	0.916667	0.321429	0.0714286	-0.0357143	0.107143	0	-0.0357143	0.416667	0.35	0.0666667	-0.133333	0.933333	0.916667	1	0.464286	0	-0.178571	-0.0357143	0.0714286	-0.126131
12 weeks-SARSCoV2_Alpha_S1RBD	0.309524	0.285714	0.571429	0.857143	0.785714	0.785714	0.785714	0.52003	0.109109	0.545545	0.5	0.518267	-0.57735	0.642857	0.833333	0.809524	0.464286	0.678571	0.464286	0.821429	0.761905	0.880952	0.571429	0.833333	0.690476	0.809524	0.714286	0.571429	0.52381	0.714286	0.142857	0.464286	0.464286	1	0.833333	0.785714	0.809524	0.809524	0.610789
12 weeks-SARSCoV2_Beta_S1RBD	0	0.047619	0.428571	0.75	0.857143	0.857143	0.857143	0.27904	-0.109109	0.463713	0.190476	0.245495	-0.247436	0.738095	0.928571	0.761905	0.285714	0.178571	0	0.321429	0.642857	0.97619	0.785714	0.880952	0.595238	0.97619	0.833333	0.761905	0.595238	0.535714	-0.392857	0	0	0.833333	1	0.714286	0.97619	0.880952	0.874267
12 weeks-SARSCoV2_Delta_S1RBD	0.166667	0.190476	0.738095	0.428571	0.785714	0.785714	0.785714	0.431244	-0.381881	0.545545	0.333333	0.30005	-0.247436	0.785714	0.833333	0.857143	0.107143	0.178571	-0.178571	0.321429	0.785714	0.785714	0.5	0.714286	0.857143	0.738095	0.833333	0.738095	0.547619	0.714286	-0.428571	-0.178571	-0.178571	0.785714	0.714286	1	0.738095	0.738095	0.586837
12 weeks-SARSCoV2_Epsilon_S1RBD	0.0714286	0.0952381	0.47619	0.642857	0.928571	0.928571	0.928571	0.393193	-0.109109	0.545545	0.261905	0.354604	-0.247436	0.785714	0.97619	0.809524	0.392857	0.0357143	-0.0357143	0.25	0.666667	0.928571	0.761905	0.785714	0.547619	1	0.904762	0.857143	0.714286	0.571429	-0.428571	-0.0357143	-0.0357143	0.809524	0.97619	0.738095	1	0.809524	0.922172
12 weeks-SARSCoV2_Gamma_S1RBD	0.119048	0.285714	0.619048	0.785714	0.821429	0.821429	0.821429	0.342459	-0.109109	0.600099	0.357143	0.136386	-0.247436	0.5	0.785714	0.809524	0.214286	0.357143	0.0714286	0.464286	0.666667	0.928571	0.761905	0.928571	0.785714	0.809524	0.619048	0.52381	0.52381	0.642857	-0.321429	0.0714286	0.0714286	0.809524	0.880952	0.738095	0.809524	1	0.634742
12 weeks-SARSCoV2_Omicron_S1RBD	0.131739	0.0958101	0.395217	0.558581	0.918956	0.918956	0.918956	0.338136	-0.0960437	0.439057	0.0838338	0.397895	0.082974	0.778457	0.89822	0.706599	0.522544	-0.162169	-0.126131	0.108112	0.479051	0.80241	0.550908	0.550908	0.263478	0.922172	0.89822	0.922172	0.742528	0.5766	-0.522544	-0.126131	-0.126131	0.610789	0.874267	0.586837	0.922172	0.634742	1

### Sheet: Supplementary table 5 (Unad p)
	Pre-S1 (ng/mL)	Pre-RBD (ng/mL)	Pre-N (ng/mL)	Pre-a2_nonspike	Pre-a2_spike	Pre-a2_v1	Pre-a2_v3	Pre-SARSCoV2_Alpha_S1RBD	Pre-SARSCoV2_Beta_S1RBD	Pre-SARSCoV2_Delta_S1RBD	Pre-SARSCoV2_Epsilon_S1RBD	Pre-SARSCoV2_Gamma_S1RBD	Pre-SARSCoV2_Omicron_S1RBD	6 weeks-Anti-S1 (ng/mL)	6 weeks-Anti-RBD (ng/mL)	6 weeks-N (ng/mL)	6 weeks-a2_nonspike	6 weeks-a2_spike	6 weeks-a2_v1	6 weeks-a2_v3	6 weeks-SARSCoV2_Alpha_S1RBD	6 weeks-SARSCoV2_Beta_S1RBD	6 weeks-SARSCoV2_Delta_S1RBD	6 weeks-SARSCoV2_Epsilon_S1RBD	6 weeks-SARSCoV2_Gamma_S1RBD	6 weeks-SARSCoV2_Omicron_S1RBD	12 weeks-S1 (ng/mL)	12 weeks-RBD (ng/mL)	12 weeks-N (ng/mL)	12 weeks-a2_nonspike	12 weeks-a2_spike	12 weeks-a2_v1	12 weeks-a2_v3	12 weeks-SARSCoV2_Alpha_S1RBD	12 weeks-SARSCoV2_Beta_S1RBD	12 weeks-SARSCoV2_Delta_S1RBD	12 weeks-SARSCoV2_Epsilon_S1RBD	12 weeks-SARSCoV2_Gamma_S1RBD	12 weeks-SARSCoV2_Omicron_S1RBD
Pre-S1 (ng/mL)		1.38789e-05	0.0203544	0.677745	0.41008	0.249917	0.436624	0.00357143	0.191667	0.0444444	0.0734265	0.0353175	1	0.73453	0.520777	0.107249	0.0138283	0.520635	0.229817	0.269582	0.580941	0.911618	0.677745	0.775628	0.911618	0.948391	0.576535	0.451077	0.0562284	0.107997	0.493331	0.177662	0.33626	0.461806	1	0.703323	0.881994	0.793006	0.758333
Pre-RBD (ng/mL)	1.38789e-05		0.0181946	0.677745	0.41008	0.249917	0.436624	0.00357143	0.283333	0.0194444	0.0544307	0.106746	1	0.967308	0.673116	0.114179	0.0138283	0.520635	0.229817	0.269582	0.551709	0.880093	1	1	0.64364	0.948391	0.65381	0.520777	0.0708157	0.107997	0.493331	0.177662	0.33626	0.500794	0.934871	0.664583	0.840129	0.500794	0.824702
Pre-N (ng/mL)	0.0203544	0.0181946		0.843182	0.269582	0.120574	0.249917	0.0480159	1	0.00833333	0.17862	0.284127	1	0.248318	0.100311	0.00272888	0.358581	0.551709	0.33626	0.358581	0.0368662	0.177662	0.493331	0.3125	0.0857253	0.269582	0.137529	0.163496	0.00639711	0.120574	0.843182	0.436624	0.613404	0.151141	0.299206	0.0458333	0.243056	0.11498	0.332143
Pre-a2_nonspike	0.677745	0.677745	0.843182		0.1618	0.147525	0.107997	0.39881	0.559524	0.428571	0.427877	0.39881	0.5	0.520635	0.385323	0.1938	0.3125	0.1938	0.551709	0.147525	0.353571	0.0480159	0.138889	0.0880952	0.266667	0.138889	0.493331	0.677745	0.613404	0.249917	0.880093	0.436624	0.385323	0.0238095	0.0662698	0.353571	0.138889	0.0480159	0.205556
Pre-a2_spike	0.41008	0.41008	0.269582	0.1618		0.000352734	0.000165344	0.113095	0.827381	0.0357143	0.170982	0.113095	1	0.00607363	0.00131173	0.0138283	0.520635	0.1938	0.249917	0.0760362	0.0880952	0.034127	0.0880952	0.138889	0.138889	0.00674603	0.000749559	0.00131173	0.107997	0.64364	0.493331	0.613404	0.249917	0.0480159	0.0238095	0.0480159	0.00674603	0.034127	0.00714286
Pre-a2_v1	0.249917	0.249917	0.120574	0.147525	0.000352734		0.000352734	0.113095	0.97619	0.0357143	0.243056	0.113095	1	0.00607363	0.00202822	0.00131173	0.3125	0.33626	0.33626	0.147525	0.0880952	0.034127	0.0880952	0.138889	0.138889	0.00674603	0.00450838	0.00607363	0.02139	0.41008	0.743541	0.775628	0.436624	0.0480159	0.0238095	0.0480159	0.00674603	0.034127	0.00714286
Pre-a2_v3	0.436624	0.436624	0.249917	0.107997	0.000165344	0.000352734		0.113095	0.97619	0.0357143	0.243056	0.113095	1	0.0172233	0.00607363	0.0107694	0.436624	0.385323	0.551709	0.177662	0.0880952	0.034127	0.0880952	0.138889	0.138889	0.00674603	0.00450838	0.00607363	0.0857253	0.33626	0.948391	0.880093	0.520635	0.0480159	0.0238095	0.0480159	0.00674603	0.034127	0.00714286
Pre-SARSCoV2_Alpha_S1RBD	0.00357143	0.00357143	0.0480159	0.39881	0.113095	0.113095	0.113095		0.266667	0.00416667	0.0015873	0.0142857	0.9	0.465476	0.178968	0.0480159	0.0535714	0.327381	0.113095	0.0892857	0.181878	0.546958	0.569444	0.833995	0.450397	0.388228	0.19246	0.146032	0.0309524	0.208333	0.303571	0.113095	0.113095	0.182143	0.50119	0.284524	0.330952	0.403571	0.406548
Pre-SARSCoV2_Beta_S1RBD	0.191667	0.283333	1	0.559524	0.827381	0.97619	0.97619	0.266667		0.533333	0.111111	0.0583333	1	0.469444	1	0.744444	0.261905	0.166667	0.00595238	0.125	0.702381	0.746032	0.47619	0.662698	0.309524	0.746032	0.930556	0.930556	0.908333	0.97619	0.0357143	0.00595238	0.00595238	0.827381	0.827381	0.35119	0.827381	0.827381	0.830357
Pre-SARSCoV2_Delta_S1RBD	0.0444444	0.0194444	0.00833333	0.428571	0.0357143	0.0357143	0.0357143	0.00416667	0.533333		0.00277778	0.0666667	1	0.425	0.0944444	0.00833333	0.178571	0.5	0.321429	0.178571	0.0714286	0.265873	0.194444	0.357143	0.15873	0.194444	0.111111	0.111111	0.00833333	0.107143	0.75	0.321429	0.321429	0.166667	0.261905	0.166667	0.166667	0.125	0.285714
Pre-SARSCoV2_Epsilon_S1RBD	0.0734265	0.0544307	0.17862	0.427877	0.170982	0.243056	0.243056	0.0015873	0.111111	0.00277778		0.097619	0.2	0.560276	0.218201	0.104883	0.26746	0.0830853	0.015377	0.0217758	0.0967978	0.613404	0.41008	0.580941	0.291193	0.613404	0.232537	0.232537	0.218201	0.536409	0.0575893	0.015377	0.015377	0.216171	0.664583	0.427877	0.536409	0.389385	0.849306
Pre-SARSCoV2_Gamma_S1RBD	0.0353175	0.106746	0.284127	0.39881	0.113095	0.113095	0.113095	0.0142857	0.0583333	0.0666667	0.097619		0.9	0.330556	0.129365	0.171429	0.0535714	0.327381	0.113095	0.0892857	0.421958	0.546958	0.759921	0.900132	0.900132	0.310185	0.373413	0.352778	0.0825397	0.208333	0.303571	0.113095	0.113095	0.208333	0.559524	0.488095	0.39881	0.761905	0.324405
Pre-SARSCoV2_Omicron_S1RBD	1	1	1	0.5	1	1	1	0.9	1	1	0.2	0.9		1	0.8	0.6	0.75	0.5	0.5	0.5	0.444444	0.666667	0.444444	0.444444	0.444444	0.666667	1	0.8	0.8	1	0.5	0.25	0.5	0.25	0.75	0.75	0.75	0.75	1
6 weeks-Anti-S1 (ng/mL)	0.73453	0.967308	0.248318	0.520635	0.00607363	0.00607363	0.0172233	0.465476	0.469444	0.425	0.560276	0.330556	1		0.000272066	0.0127743	0.948391	0.291193	0.358581	0.1938	0.212522	0.0138283	0.132777	0.120574	0.120574	0.0107694	0.000520182	0.00223705	0.107249	0.743541	0.520635	1	0.493331	0.0961806	0.0458333	0.0279266	0.0279266	0.216171	0.0300595
6 weeks-Anti-RBD (ng/mL)	0.520777	0.673116	0.100311	0.385323	0.00131173	0.00202822	0.00607363	0.178968	1	0.0944444	0.218201	0.129365	0.8	0.000272066		0.00182585	0.809981	0.1938	0.147525	0.0967978	0.05889	0.0030754	0.05889	0.05889	0.120574	4.96032e-05	0.000694344	0.00329926	0.0181946	0.880093	0.385323	0.580941	0.229817	0.015377	0.00223214	0.015377	0.000396825	0.0279266	0.00515873
6 weeks-N (ng/mL)	0.107249	0.114179	0.00272888	0.1938	0.0138283	0.00131173	0.0107694	0.0480159	0.744444	0.00833333	0.104883	0.171429	0.6	0.0127743	0.00182585		0.385323	0.3125	0.3125	0.1618	0.043254	0.02139	0.0857253	0.0665619	0.02139	0.0254905	0.0181946	0.0402487	0.00145979	0.269582	0.809981	0.64364	0.493331	0.0217758	0.036756	0.0107143	0.0217758	0.0217758	0.0595238
6 weeks-a2_nonspike	0.0138283	0.0138283	0.358581	0.3125	0.520635	0.3125	0.436624	0.0535714	0.261905	0.178571	0.26746	0.0535714	0.75	0.948391	0.809981	0.385323		0.98157	0.580941	0.580941	0.713095	0.661508	0.839683	0.963492	0.906349	0.395635	0.98157	0.948391	0.0857253	0.0760362	0.948391	0.358581	0.580941	0.302381	0.555952	0.839683	0.395635	0.661508	0.240476
6 weeks-a2_spike	0.520635	0.520635	0.551709	0.1938	0.1938	0.33626	0.385323	0.327381	0.166667	0.5	0.0830853	0.327381	0.5	0.291193	0.1938	0.3125	0.98157		0.00607363	0.000165344	0.353571	0.444444	0.78254	0.266667	0.353571	0.963492	0.212522	0.358581	0.948391	0.809981	0.0082672	0.0107694	0.00202822	0.109524	0.713095	0.713095	0.963492	0.444444	0.728571
6 weeks-a2_v1	0.229817	0.229817	0.33626	0.551709	0.249917	0.33626	0.551709	0.113095	0.00595238	0.321429	0.015377	0.113095	0.5	0.358581	0.147525	0.3125	0.580941	0.00607363		0.00450838	0.497619	0.906349	0.963492	0.839683	1	0.963492	0.229817	0.291193	0.551709	0.677745	0.000749559	0.00607363	0.000352734	0.302381	1	0.713095	0.963492	0.906349	0.792857
6 weeks-a2_v3	0.269582	0.269582	0.358581	0.147525	0.0760362	0.147525	0.177662	0.0892857	0.125	0.178571	0.0217758	0.0892857	0.5	0.1938	0.0967978	0.1618	0.580941	0.000165344	0.00450838		0.2	0.302381	0.661508	0.266667	0.302381	0.594841	0.107997	0.1938	0.677745	0.911618	0.0138283	0.0082672	0.00131173	0.034127	0.497619	0.497619	0.594841	0.302381	0.822222
6 weeks-SARSCoV2_Alpha_S1RBD	0.580941	0.551709	0.0368662	0.353571	0.0880952	0.0880952	0.0880952	0.181878	0.702381	0.0714286	0.0967978	0.421958	0.444444	0.212522	0.05889	0.043254	0.713095	0.353571	0.497619	0.2		0.043254	0.1618	0.0760362	0.0368662	0.0967978	0.0311232	0.0857253	0.291193	0.109524	1	0.497619	0.497619	0.036756	0.0961806	0.0279266	0.0830853	0.0830853	0.231151
6 weeks-SARSCoV2_Beta_S1RBD	0.911618	0.880093	0.177662	0.0480159	0.034127	0.034127	0.034127	0.546958	0.746032	0.265873	0.613404	0.546958	0.666667	0.0138283	0.0030754	0.02139	0.661508	0.444444	0.906349	0.302381	0.043254		0.0311232	0.00202822	0.0368662	0.00202822	0.02139	0.0857253	0.177662	0.138889	0.497619	0.906349	0.906349	0.00724206	0.000396825	0.0279266	0.00223214	0.00223214	0.0222222
6 weeks-SARSCoV2_Delta_S1RBD	0.677745	1	0.493331	0.138889	0.0880952	0.0880952	0.0880952	0.569444	0.47619	0.194444	0.41008	0.759921	0.444444	0.132777	0.05889	0.0857253	0.839683	0.78254	0.963492	0.661508	0.1618	0.0311232		0.0082672	0.0254905	0.0311232	0.107997	0.212522	0.1938	0.594841	0.497619	0.963492	0.963492	0.151141	0.0279266	0.216171	0.036756	0.036756	0.162698
6 weeks-SARSCoV2_Epsilon_S1RBD	0.775628	1	0.3125	0.0880952	0.138889	0.138889	0.138889	0.833995	0.662698	0.357143	0.580941	0.900132	0.444444	0.120574	0.05889	0.0665619	0.963492	0.266667	0.839683	0.266667	0.0760362	0.00202822	0.0082672		0.0107694	0.0368662	0.147525	0.358581	0.436624	0.302381	0.713095	0.839683	0.839683	0.015377	0.00724206	0.0575893	0.0279266	0.00223214	0.162698
6 weeks-SARSCoV2_Gamma_S1RBD	0.911618	0.64364	0.0857253	0.266667	0.138889	0.138889	0.138889	0.450397	0.309524	0.15873	0.291193	0.900132	0.444444	0.120574	0.120574	0.02139	0.906349	0.353571	1	0.302381	0.0368662	0.0368662	0.0254905	0.0107694		0.147525	0.107997	0.269582	0.33626	0.2	0.661508	1	1	0.0693948	0.132292	0.0107143	0.170982	0.0279266	0.522619
6 weeks-SARSCoV2_Omicron_S1RBD	0.948391	0.948391	0.269582	0.138889	0.00674603	0.00674603	0.00674603	0.388228	0.746032	0.194444	0.613404	0.310185	0.666667	0.0107694	4.96032e-05	0.0254905	0.395635	0.963492	0.963492	0.594841	0.0967978	0.00202822	0.0311232	0.0368662	0.147525		0.02139	0.0665619	0.0368662	0.2	0.353571	0.963492	0.963492	0.0217758	0.000396825	0.0458333	4.96032e-05	0.0217758	0.00267857
12 weeks-S1 (ng/mL)	0.576535	0.65381	0.137529	0.493331	0.000749559	0.00450838	0.00450838	0.19246	0.930556	0.111111	0.232537	0.373413	1	0.000520182	0.000694344	0.0181946	0.98157	0.212522	0.229817	0.107997	0.0311232	0.02139	0.107997	0.147525	0.107997	0.02139		2.3549e-06	0.129365	1	0.41008	0.677745	0.269582	0.0575893	0.015377	0.015377	0.00456349	0.11498	0.00515873
12 weeks-RBD (ng/mL)	0.451077	0.520777	0.163496	0.677745	0.00131173	0.00607363	0.00607363	0.146032	0.930556	0.111111	0.232537	0.352778	0.8	0.00223705	0.00329926	0.0402487	0.948391	0.358581	0.291193	0.1938	0.0857253	0.0857253	0.212522	0.358581	0.269582	0.0665619	2.3549e-06		0.145713	0.98157	0.493331	0.843182	0.358581	0.151141	0.036756	0.0458333	0.0107143	0.196627	0.00267857
12 weeks-N (ng/mL)	0.0562284	0.0708157	0.00639711	0.613404	0.107997	0.02139	0.0857253	0.0309524	0.908333	0.00833333	0.218201	0.0825397	0.8	0.107249	0.0181946	0.00145979	0.0857253	0.948391	0.551709	0.677745	0.291193	0.177662	0.1938	0.436624	0.33626	0.0368662	0.129365	0.145713		0.212522	0.880093	0.948391	0.880093	0.196627	0.132292	0.170982	0.0575893	0.196627	0.0418651
12 weeks-a2_nonspike	0.107997	0.107997	0.120574	0.249917	0.64364	0.41008	0.33626	0.208333	0.97619	0.107143	0.536409	0.208333	1	0.743541	0.880093	0.269582	0.0760362	0.809981	0.677745	0.911618	0.109524	0.138889	0.594841	0.302381	0.2	0.2	1	0.98157	0.212522		0.269582	0.775628	0.743541	0.0880952	0.235714	0.0880952	0.2	0.138889	0.186508
12 weeks-a2_spike	0.493331	0.493331	0.843182	0.880093	0.493331	0.743541	0.948391	0.303571	0.0357143	0.75	0.0575893	0.303571	0.5	0.520635	0.385323	0.809981	0.948391	0.0082672	0.000749559	0.0138283	1	0.497619	0.497619	0.713095	0.661508	0.353571	0.41008	0.493331	0.880093	0.269582		0.0107694	0.000749559	0.78254	0.395635	0.353571	0.353571	0.497619	0.240476
12 weeks-a2_v1	0.177662	0.177662	0.436624	0.436624	0.613404	0.775628	0.880093	0.113095	0.00595238	0.321429	0.015377	0.113095	0.25	1	0.580941	0.64364	0.358581	0.0107694	0.00607363	0.0082672	0.497619	0.906349	0.963492	0.839683	1	0.963492	0.677745	0.843182	0.948391	0.775628	0.0107694		0.00131173	0.302381	1	0.713095	0.963492	0.906349	0.792857
12 weeks-a2_v3	0.33626	0.33626	0.613404	0.385323	0.249917	0.436624	0.520635	0.113095	0.00595238	0.321429	0.015377	0.113095	0.5	0.493331	0.229817	0.493331	0.580941	0.00202822	0.000352734	0.00131173	0.497619	0.906349	0.963492	0.839683	1	0.963492	0.269582	0.358581	0.880093	0.743541	0.000749559	0.00131173		0.302381	1	0.713095	0.963492	0.906349	0.792857
12 weeks-SARSCoV2_Alpha_S1RBD	0.461806	0.500794	0.151141	0.0238095	0.0480159	0.0480159	0.0480159	0.182143	0.827381	0.166667	0.216171	0.208333	0.25	0.0961806	0.015377	0.0217758	0.302381	0.109524	0.302381	0.034127	0.036756	0.00724206	0.151141	0.015377	0.0693948	0.0217758	0.0575893	0.151141	0.196627	0.0880952	0.78254	0.302381	0.302381		0.015377	0.0279266	0.0217758	0.0217758	0.117956
12 weeks-SARSCoV2_Beta_S1RBD	1	0.934871	0.299206	0.0662698	0.0238095	0.0238095	0.0238095	0.50119	0.827381	0.261905	0.664583	0.559524	0.75	0.0458333	0.00223214	0.036756	0.555952	0.713095	1	0.497619	0.0961806	0.000396825	0.0279266	0.00724206	0.132292	0.000396825	0.015377	0.036756	0.132292	0.235714	0.395635	1	1	0.015377		0.0575893	0.000396825	0.00724206	0.00793651
12 weeks-SARSCoV2_Delta_S1RBD	0.703323	0.664583	0.0458333	0.353571	0.0480159	0.0480159	0.0480159	0.284524	0.35119	0.166667	0.427877	0.488095	0.75	0.0279266	0.015377	0.0107143	0.839683	0.713095	0.713095	0.497619	0.0279266	0.0279266	0.216171	0.0575893	0.0107143	0.0458333	0.015377	0.0458333	0.170982	0.0880952	0.353571	0.713095	0.713095	0.0279266	0.0575893		0.0458333	0.0458333	0.135417
12 weeks-SARSCoV2_Epsilon_S1RBD	0.881994	0.840129	0.243056	0.138889	0.00674603	0.00674603	0.00674603	0.330952	0.827381	0.166667	0.536409	0.39881	0.75	0.0279266	0.000396825	0.0217758	0.395635	0.963492	0.963492	0.594841	0.0830853	0.00223214	0.036756	0.0279266	0.170982	4.96032e-05	0.00456349	0.0107143	0.0575893	0.2	0.353571	0.963492	0.963492	0.0217758	0.000396825	0.0458333		0.0217758	0.00267857
12 weeks-SARSCoV2_Gamma_S1RBD	0.793006	0.500794	0.11498	0.0480159	0.034127	0.034127	0.034127	0.403571	0.827381	0.125	0.389385	0.761905	0.75	0.216171	0.0279266	0.0217758	0.661508	0.444444	0.906349	0.302381	0.0830853	0.00223214	0.036756	0.00223214	0.0279266	0.0217758	0.11498	0.196627	0.196627	0.138889	0.497619	0.906349	0.906349	0.0217758	0.00724206	0.0458333	0.0217758		0.100893
12 weeks-SARSCoV2_Omicron_S1RBD	0.758333	0.824702	0.332143	0.205556	0.00714286	0.00714286	0.00714286	0.406548	0.830357	0.285714	0.849306	0.324405	1	0.0300595	0.00515873	0.0595238	0.240476	0.728571	0.792857	0.822222	0.231151	0.0222222	0.162698	0.162698	0.522619	0.00267857	0.00515873	0.00267857	0.0418651	0.186508	0.240476	0.792857	0.792857	0.117956	0.00793651	0.135417	0.00267857	0.100893

### Sheet: Supplementary table 6 (adj p)
	Pre-S1 (ng/mL)	Pre-RBD (ng/mL)	Pre-N (ng/mL)	Pre-a2_nonspike	Pre-a2_spike	Pre-a2_v1	Pre-a2_v3	Pre-SARSCoV2_Alpha_S1RBD	Pre-SARSCoV2_Beta_S1RBD	Pre-SARSCoV2_Delta_S1RBD	Pre-SARSCoV2_Epsilon_S1RBD	Pre-SARSCoV2_Gamma_S1RBD	Pre-SARSCoV2_Omicron_S1RBD	6 weeks-Anti-S1 (ng/mL)	6 weeks-Anti-RBD (ng/mL)	6 weeks-N (ng/mL)	6 weeks-a2_nonspike	6 weeks-a2_spike	6 weeks-a2_v1	6 weeks-a2_v3	6 weeks-SARSCoV2_Alpha_S1RBD	6 weeks-SARSCoV2_Beta_S1RBD	6 weeks-SARSCoV2_Delta_S1RBD	6 weeks-SARSCoV2_Epsilon_S1RBD	6 weeks-SARSCoV2_Gamma_S1RBD	6 weeks-SARSCoV2_Omicron_S1RBD	12 weeks-S1 (ng/mL)	12 weeks-RBD (ng/mL)	12 weeks-N (ng/mL)	12 weeks-a2_nonspike	12 weeks-a2_spike	12 weeks-a2_v1	12 weeks-a2_v3	12 weeks-SARSCoV2_Alpha_S1RBD	12 weeks-SARSCoV2_Beta_S1RBD	12 weeks-SARSCoV2_Delta_S1RBD	12 weeks-SARSCoV2_Epsilon_S1RBD	12 weeks-SARSCoV2_Gamma_S1RBD	12 weeks-SARSCoV2_Omicron_S1RBD
Pre-S1 (ng/mL)	0	0.0205685	30.1652	1004.42	607.739	370.377	647.076	5.29286	284.05	65.8667	108.818	52.3405	1482	1088.57	771.792	158.943	20.4935	771.581	340.589	399.521	860.955	1351.02	1004.42	1149.48	1351.02	1405.51	854.425	668.496	83.3304	160.052	731.117	263.295	498.337	684.396	1482	1042.33	1307.12	1175.23	1123.85
Pre-RBD (ng/mL)	0.0205685	0	26.9644	1004.42	607.739	370.377	647.076	5.29286	419.9	28.8167	80.6662	158.198	1482	1433.55	997.558	169.213	20.4935	771.581	340.589	399.521	817.632	1304.3	1482	1482	953.874	1405.51	968.947	771.792	104.949	160.052	731.117	263.295	498.337	742.176	1385.48	984.912	1245.07	742.176	1222.21
Pre-N (ng/mL)	30.1652	26.9644	0	1249.6	399.521	178.691	370.377	71.1595	1482	12.35	264.716	421.076	1482	368.007	148.661	4.04419	531.418	817.632	498.337	531.418	54.6357	263.295	731.117	463.125	127.045	399.521	203.818	242.3	9.48051	178.691	1249.6	647.076	909.065	223.991	443.424	67.925	360.208	170.401	492.236
Pre-a2_nonspike	1004.42	1004.42	1249.6	0	239.788	218.633	160.052	591.036	829.214	635.143	634.114	591.036	741	771.581	571.049	287.211	463.125	287.211	817.632	218.633	523.993	71.1595	205.833	130.557	395.2	205.833	731.117	1004.42	909.065	370.377	1304.3	647.076	571.049	35.2857	98.2119	523.993	205.833	71.1595	304.633
Pre-a2_spike	607.739	607.739	399.521	239.788	0	0.522751	0.24504	167.607	1226.18	52.9286	253.396	167.607	1482	9.00112	1.94398	20.4935	771.581	287.211	370.377	112.686	130.557	50.5762	130.557	205.833	205.833	9.99762	1.11085	1.94398	160.052	953.874	731.117	909.065	370.377	71.1595	35.2857	71.1595	9.99762	50.5762	10.5857
Pre-a2_v1	370.377	370.377	178.691	218.633	0.522751	0	0.522751	167.607	1446.71	52.9286	360.208	167.607	1482	9.00112	3.00582	1.94398	463.125	498.337	498.337	218.633	130.557	50.5762	130.557	205.833	205.833	9.99762	6.68142	9.00112	31.7	607.739	1101.93	1149.48	647.076	71.1595	35.2857	71.1595	9.99762	50.5762	10.5857
Pre-a2_v3	647.076	647.076	370.377	160.052	0.24504	0.522751	0	167.607	1446.71	52.9286	360.208	167.607	1482	25.525	9.00112	15.9603	647.076	571.049	817.632	263.295	130.557	50.5762	130.557	205.833	205.833	9.99762	6.68142	9.00112	127.045	498.337	1405.51	1304.3	771.581	71.1595	35.2857	71.1595	9.99762	50.5762	10.5857
Pre-SARSCoV2_Alpha_S1RBD	5.29286	5.29286	71.1595	591.036	167.607	167.607	167.607	0	395.2	6.175	2.35238	21.1714	1333.8	689.836	265.231	71.1595	79.3929	485.179	167.607	132.321	269.544	810.591	843.917	1235.98	667.488	575.353	285.226	216.419	45.8714	308.75	449.893	167.607	167.607	269.936	742.764	421.664	490.471	598.093	602.504
Pre-SARSCoV2_Beta_S1RBD	284.05	419.9	1482	829.214	1226.18	1446.71	1446.71	395.2	0	790.4	164.667	86.45	1482	695.717	1482	1103.27	388.143	247	8.82143	185.25	1040.93	1105.62	705.714	982.119	458.714	1105.62	1379.08	1379.08	1346.15	1446.71	52.9286	8.82143	8.82143	1226.18	1226.18	520.464	1226.18	1226.18	1230.59
Pre-SARSCoV2_Delta_S1RBD	65.8667	28.8167	12.35	635.143	52.9286	52.9286	52.9286	6.175	790.4	0	4.11667	98.8	1482	629.85	139.967	12.35	264.643	741	476.357	264.643	105.857	394.024	288.167	529.286	235.238	288.167	164.667	164.667	12.35	158.786	1111.5	476.357	476.357	247	388.143	247	247	185.25	423.429
Pre-SARSCoV2_Epsilon_S1RBD	108.818	80.6662	264.716	634.114	253.396	360.208	360.208	2.35238	164.667	4.11667	0	144.671	296.4	830.329	323.373	155.436	396.376	123.132	22.7887	32.2717	143.454	909.065	607.739	860.955	431.548	909.065	344.62	344.62	323.373	794.958	85.3473	22.7887	22.7887	320.365	984.912	634.114	794.958	577.068	1258.67
Pre-SARSCoV2_Gamma_S1RBD	52.3405	158.198	421.076	591.036	167.607	167.607	167.607	21.1714	86.45	98.8	144.671	0	1333.8	489.883	191.719	254.057	79.3929	485.179	167.607	132.321	625.341	810.591	1126.2	1334	1334	459.694	553.398	522.817	122.324	308.75	449.893	167.607	167.607	308.75	829.214	723.357	591.036	1129.14	480.768
Pre-SARSCoV2_Omicron_S1RBD	1482	1482	1482	741	1482	1482	1482	1333.8	1482	1482	296.4	1333.8	0	1482	1185.6	889.2	1111.5	741	741	741	658.667	988	658.667	658.667	658.667	988	1482	1185.6	1185.6	1482	741	370.5	741	370.5	1111.5	1111.5	1111.5	1111.5	1482
6 weeks-Anti-S1 (ng/mL)	1088.57	1433.55	368.007	771.581	9.00112	9.00112	25.525	689.836	695.717	629.85	830.329	489.883	1482	0	0.403202	18.9315	1405.51	431.548	531.418	287.211	314.958	20.4935	196.775	178.691	178.691	15.9603	0.77091	3.31531	158.943	1101.93	771.581	1482	731.117	142.54	67.925	41.3872	41.3872	320.365	44.5482
6 weeks-Anti-RBD (ng/mL)	771.792	997.558	148.661	571.049	1.94398	3.00582	9.00112	265.231	1482	139.967	323.373	191.719	1185.6	0.403202	0	2.70591	1200.39	287.211	218.633	143.454	87.275	4.55774	87.275	87.275	178.691	0.0735119	1.02902	4.88951	26.9644	1304.3	571.049	860.955	340.589	22.7887	3.30804	22.7887	0.588095	41.3872	7.64524
6 weeks-N (ng/mL)	158.943	169.213	4.04419	287.211	20.4935	1.94398	15.9603	71.1595	1103.27	12.35	155.436	254.057	889.2	18.9315	2.70591	0	571.049	463.125	463.125	239.788	64.1024	31.7	127.045	98.6448	31.7	37.777	26.9644	59.6485	2.1634	399.521	1200.39	953.874	731.117	32.2717	54.4723	15.8786	32.2717	32.2717	88.2143
6 weeks-a2_nonspike	20.4935	20.4935	531.418	463.125	771.581	463.125	647.076	79.3929	388.143	264.643	396.376	79.3929	1111.5	1405.51	1200.39	571.049	0	1454.69	860.955	860.955	1056.81	980.355	1244.41	1427.9	1343.21	586.331	1454.69	1405.51	127.045	112.686	1405.51	531.418	860.955	448.129	823.921	1244.41	586.331	980.355	356.386
6 weeks-a2_spike	771.581	771.581	817.632	287.211	287.211	498.337	571.049	485.179	247	741	123.132	485.179	741	431.548	287.211	463.125	1454.69	0	9.00112	0.24504	523.993	658.667	1159.72	395.2	523.993	1427.9	314.958	531.418	1405.51	1200.39	12.252	15.9603	3.00582	162.314	1056.81	1056.81	1427.9	658.667	1079.74
6 weeks-a2_v1	340.589	340.589	498.337	817.632	370.377	498.337	817.632	167.607	8.82143	476.357	22.7887	167.607	741	531.418	218.633	463.125	860.955	9.00112	0	6.68142	737.471	1343.21	1427.9	1244.41	1482	1427.9	340.589	431.548	817.632	1004.42	1.11085	9.00112	0.522751	448.129	1482	1056.81	1427.9	1343.21	1175.01
6 weeks-a2_v3	399.521	399.521	531.418	218.633	112.686	218.633	263.295	132.321	185.25	264.643	32.2717	132.321	741	287.211	143.454	239.788	860.955	0.24504	6.68142	0	296.4	448.129	980.355	395.2	448.129	881.555	160.052	287.211	1004.42	1351.02	20.4935	12.252	1.94398	50.5762	737.471	737.471	881.555	448.129	1218.53
6 weeks-SARSCoV2_Alpha_S1RBD	860.955	817.632	54.6357	523.993	130.557	130.557	130.557	269.544	1040.93	105.857	143.454	625.341	658.667	314.958	87.275	64.1024	1056.81	523.993	737.471	296.4	0	64.1024	239.788	112.686	54.6357	143.454	46.1246	127.045	431.548	162.314	1482	737.471	737.471	54.4723	142.54	41.3872	123.132	123.132	342.565
6 weeks-SARSCoV2_Beta_S1RBD	1351.02	1304.3	263.295	71.1595	50.5762	50.5762	50.5762	810.591	1105.62	394.024	909.065	810.591	988	20.4935	4.55774	31.7	980.355	658.667	1343.21	448.129	64.1024	0	46.1246	3.00582	54.6357	3.00582	31.7	127.045	263.295	205.833	737.471	1343.21	1343.21	10.7327	0.588095	41.3872	3.30804	3.30804	32.9333
6 weeks-SARSCoV2_Delta_S1RBD	1004.42	1482	731.117	205.833	130.557	130.557	130.557	843.917	705.714	288.167	607.739	1126.2	658.667	196.775	87.275	127.045	1244.41	1159.72	1427.9	980.355	239.788	46.1246	0	12.252	37.777	46.1246	160.052	314.958	287.211	881.555	737.471	1427.9	1427.9	223.991	41.3872	320.365	54.4723	54.4723	241.119
6 weeks-SARSCoV2_Epsilon_S1RBD	1149.48	1482	463.125	130.557	205.833	205.833	205.833	1235.98	982.119	529.286	860.955	1334	658.667	178.691	87.275	98.6448	1427.9	395.2	1244.41	395.2	112.686	3.00582	12.252	0	15.9603	54.6357	218.633	531.418	647.076	448.129	1056.81	1244.41	1244.41	22.7887	10.7327	85.3473	41.3872	3.30804	241.119
6 weeks-SARSCoV2_Gamma_S1RBD	1351.02	953.874	127.045	395.2	205.833	205.833	205.833	667.488	458.714	235.238	431.548	1334	658.667	178.691	178.691	31.7	1343.21	523.993	1482	448.129	54.6357	54.6357	37.777	15.9603	0	218.633	160.052	399.521	498.337	296.4	980.355	1482	1482	102.843	196.056	15.8786	253.396	41.3872	774.521
6 weeks-SARSCoV2_Omicron_S1RBD	1405.51	1405.51	399.521	205.833	9.99762	9.99762	9.99762	575.353	1105.62	288.167	909.065	459.694	988	15.9603	0.0735119	37.777	586.331	1427.9	1427.9	881.555	143.454	3.00582	46.1246	54.6357	218.633	0	31.7	98.6448	54.6357	296.4	523.993	1427.9	1427.9	32.2717	0.588095	67.925	0.0735119	32.2717	3.96964
12 weeks-S1 (ng/mL)	854.425	968.947	203.818	731.117	1.11085	6.68142	6.68142	285.226	1379.08	164.667	344.62	553.398	1482	0.77091	1.02902	26.9644	1454.69	314.958	340.589	160.052	46.1246	31.7	160.052	218.633	160.052	31.7	0	0.00348996	191.719	1482	607.739	1004.42	399.521	85.3473	22.7887	22.7887	6.7631	170.401	7.64524
12 weeks-RBD (ng/mL)	668.496	771.792	242.3	1004.42	1.94398	9.00112	9.00112	216.419	1379.08	164.667	344.62	522.817	1185.6	3.31531	4.88951	59.6485	1405.51	531.418	431.548	287.211	127.045	127.045	314.958	531.418	399.521	98.6448	0.00348996	0	215.946	1454.69	731.117	1249.6	531.418	223.991	54.4723	67.925	15.8786	291.401	3.96964
12 weeks-N (ng/mL)	83.3304	104.949	9.48051	909.065	160.052	31.7	127.045	45.8714	1346.15	12.35	323.373	122.324	1185.6	158.943	26.9644	2.1634	127.045	1405.51	817.632	1004.42	431.548	263.295	287.211	647.076	498.337	54.6357	191.719	215.946	0	314.958	1304.3	1405.51	1304.3	291.401	196.056	253.396	85.3473	291.401	62.044
12 weeks-a2_nonspike	160.052	160.052	178.691	370.377	953.874	607.739	498.337	308.75	1446.71	158.786	794.958	308.75	1482	1101.93	1304.3	399.521	112.686	1200.39	1004.42	1351.02	162.314	205.833	881.555	448.129	296.4	296.4	1482	1454.69	314.958	0	399.521	1149.48	1101.93	130.557	349.329	130.557	296.4	205.833	276.405
12 weeks-a2_spike	731.117	731.117	1249.6	1304.3	731.117	1101.93	1405.51	449.893	52.9286	1111.5	85.3473	449.893	741	771.581	571.049	1200.39	1405.51	12.252	1.11085	20.4935	1482	737.471	737.471	1056.81	980.355	523.993	607.739	731.117	1304.3	399.521	0	15.9603	1.11085	1159.72	586.331	523.993	523.993	737.471	356.386
12 weeks-a2_v1	263.295	263.295	647.076	647.076	909.065	1149.48	1304.3	167.607	8.82143	476.357	22.7887	167.607	370.5	1482	860.955	953.874	531.418	15.9603	9.00112	12.252	737.471	1343.21	1427.9	1244.41	1482	1427.9	1004.42	1249.6	1405.51	1149.48	15.9603	0	1.94398	448.129	1482	1056.81	1427.9	1343.21	1175.01
12 weeks-a2_v3	498.337	498.337	909.065	571.049	370.377	647.076	771.581	167.607	8.82143	476.357	22.7887	167.607	741	731.117	340.589	731.117	860.955	3.00582	0.522751	1.94398	737.471	1343.21	1427.9	1244.41	1482	1427.9	399.521	531.418	1304.3	1101.93	1.11085	1.94398	0	448.129	1482	1056.81	1427.9	1343.21	1175.01
12 weeks-SARSCoV2_Alpha_S1RBD	684.396	742.176	223.991	35.2857	71.1595	71.1595	71.1595	269.936	1226.18	247	320.365	308.75	370.5	142.54	22.7887	32.2717	448.129	162.314	448.129	50.5762	54.4723	10.7327	223.991	22.7887	102.843	32.2717	85.3473	223.991	291.401	130.557	1159.72	448.129	448.129	0	22.7887	41.3872	32.2717	32.2717	174.811
12 weeks-SARSCoV2_Beta_S1RBD	1482	1385.48	443.424	98.2119	35.2857	35.2857	35.2857	742.764	1226.18	388.143	984.912	829.214	1111.5	67.925	3.30804	54.4723	823.921	1056.81	1482	737.471	142.54	0.588095	41.3872	10.7327	196.056	0.588095	22.7887	54.4723	196.056	349.329	586.331	1482	1482	22.7887	0	85.3473	0.588095	10.7327	11.7619
12 weeks-SARSCoV2_Delta_S1RBD	1042.33	984.912	67.925	523.993	71.1595	71.1595	71.1595	421.664	520.464	247	634.114	723.357	1111.5	41.3872	22.7887	15.8786	1244.41	1056.81	1056.81	737.471	41.3872	41.3872	320.365	85.3473	15.8786	67.925	22.7887	67.925	253.396	130.557	523.993	1056.81	1056.81	41.3872	85.3473	0	67.925	67.925	200.688
12 weeks-SARSCoV2_Epsilon_S1RBD	1307.12	1245.07	360.208	205.833	9.99762	9.99762	9.99762	490.471	1226.18	247	794.958	591.036	1111.5	41.3872	0.588095	32.2717	586.331	1427.9	1427.9	881.555	123.132	3.30804	54.4723	41.3872	253.396	0.0735119	6.7631	15.8786	85.3473	296.4	523.993	1427.9	1427.9	32.2717	0.588095	67.925	0	32.2717	3.96964
12 weeks-SARSCoV2_Gamma_S1RBD	1175.23	742.176	170.401	71.1595	50.5762	50.5762	50.5762	598.093	1226.18	185.25	577.068	1129.14	1111.5	320.365	41.3872	32.2717	980.355	658.667	1343.21	448.129	123.132	3.30804	54.4723	3.30804	41.3872	32.2717	170.401	291.401	291.401	205.833	737.471	1343.21	1343.21	32.2717	10.7327	67.925	32.2717	0	149.523
12 weeks-SARSCoV2_Omicron_S1RBD	1123.85	1222.21	492.236	304.633	10.5857	10.5857	10.5857	602.504	1230.59	423.429	1258.67	480.768	1482	44.5482	7.64524	88.2143	356.386	1079.74	1175.01	1218.53	342.565	32.9333	241.119	241.119	774.521	3.96964	7.64524	3.96964	62.044	276.405	356.386	1175.01	1175.01	174.811	11.7619	200.688	3.96964	149.523	0
